# The Generational Health Drift: A Systematic Review of Evidence from the British Birth Cohort Studies

**DOI:** 10.1101/2025.06.12.25329414

**Authors:** Laura Gimeno, Darío Moreno-Agostino, Martin Danka, Yiling Guo, Alice Goisis, Jennifer B Dowd, George B Ploubidis

**Affiliations:** Centre for Longitudinal Studies, Social Research Institute, University College London, London, UK; ESRC Centre for Society and Mental Health, King’s College London, London, UK; Leverhulme Centre for Demographic Science, Nuffield Department of Population Health and Nuffield College, University of Oxford, Oxford, UK

## Abstract

**Background:** Life expectancy improved dramatically during the 20^th^ century. Whether more recent generations are also living longer in good health has serious implications for healthcare systems and the economy.

**Aim:** To synthesise evidence on cohort differences in physical and mental health from the British birth cohort studies, born 1946 to 2000-02.

**Method:** Electronic databases (MEDLINE, EMBASE, PsycInfo, Web of Science, up to 25 June 2024) were searched for pairwise combinations of the six cohort studies of interest or for terms indicating the use of at least two cohorts in the same study. Articles were eligible for inclusion if they compared the health of two or more included cohorts at similar ages (within 3 years).

**Results:** Results were summarised narratively. There was little evidence for improving health across successive cohorts born since 1946 when compared at the same age. For several outcomes – particularly obesity, mental ill-health and diabetes – prevalence of poor health was higher in more recent generations, a pattern we term “Generational Health Drift”. Many outcomes were self-reported, but studies using observer-measured outcomes (anthropometric measures and blood biomarkers) tended to support conclusions based on self-reports.

**Conclusion:** More research is needed to understand the drivers of this trend, shaped by changing exposure to preventable social and environmental risk factors across the lifecourse, and to monitor future trends in disability and functional limitation. The Generational Health Drift has serious implications for policy, planning, and funding allocation to be able to support a growing number of people living with chronic health conditions.
