## Supplement B for "The Generational Health Drift: A Systematic Review of Evidence from the British Birth Cohort Studies"

### Sheet: Cover 
APPENDIX: Excluded during full-text screening
Reasons for exclusion
Not in one or more studies	This paper did not include two or more of NSHD, NCDS, BCS70, ALSPAC, Next Steps, or MCS
Wrong population	This paper restricted analyses to subgroups or only provided results stratified by subgroup whose composition is susceptible to have changed across cohorts
Wrong outcome	This paper did not consider health outcomes covered by inclusion criteria (e.g., on birthweight, genetics, cognitive ability, health behaviours, hospital admissions)
No age overlap	This paper did not provide comparisons of health outcomes at overlapping ages
Wrong outcome measures	This paper did not provide results in a format allowing health to be compared across cohorts
Tier 2: Sample restriction	This paper did not explicitly seek to compare health/associations across cohorts and restricted analytical samples conditioning on response at different ages (e.g., BCS70 respondents at 42 and NCDS respodents at 55)
NSHD = 1946 National Survey of Health and Development. NCDS = 1958 National Child Development Study. BCS70 = 1970 British Cohort Study.
ALSPAC = Avon Longitudinal Study of Parents and Children (born 1991-92). Next Steps = formerly Longitudinal Study of Young People in England (born 1989-90).
MCS = Millennium Cohort Study (born 2000-02).
Note: Papers could have multiple reasons for exclusion. Here we report only the highest-order reason for exclusion.

### Sheet: Excluded
APPENDIX: Excluded during full-text screening
Rayyan Key	Authors	Date	Journal	Title	Reason for exclusion	Comments
2	Berman et al	2024	Cleft Palate Craniofacial J	Prevalence and factors associated with behavioural problems in 5-year old children born with cleft lip and/or palate from the Cleft Collective	Wrong population	Subset of children with cleft lip/palate.
3	Gronholm et al	2022	J Mental Health Policy Econ	Health service costs in adulthood associated with adolescent mental health problems in three british cohorts	Wrong outcome measure	Health condition not comparable (teacher assessed versus parent assessed mental health).
4	de la Torre et al	2021	Lancet Healthy Longev	Depressive symptoms during early adulthood and the development of physical multimorbidity in the UK: an observational cohort study	Pooled analysis	Results not presented stratified by cohort.
5	Fluharty et al	2020	J Epidemiol Community Health	Socioeconomic inequalities across life and premature mortality from 1971 to 2016: Findings from three British birth cohorts born 1946, 1958 and 1970	Wrong outcome	All-cause mortality
6	Wood et al	2020	J Epidemiol Community Health	Childhood correlated of adult positive mental well-being in three British longitudinal studies	No age overlap	Outcomes at age 60-64 in NSHD, 50 in NCDS and 42 in BCS70
7	Abuabara et al	2021	JAMA Dermatol	Patterns of atopic eczema disease activity from birth through midlilfe in two British birth cohots	Tier 2: sample restriction	Resticted to different target populations (age 46 and age 50). Another paper by the same first author explores change in lifetime prevalence and was included in the review.
10	Maddock et al	2020	J Gerontol A Biol Sci Med Sci	DNA methylation age and physical and cognitive aging	Wrong outcome	DNA methylation and cognitive ability not the focus of this review. Comparisons do not overlap in age except for cognitive performance.
12	Goisis et al	2017	PNAS	Decline in the negative association between low birth weight and cognitive ability	Wrong outcome	Birthweight
13	Lacey et al	2017	Int J Obesity	Work-family life courses and BMI trajectories in three British birth cohorts	Wrong population	Results stratified by family trajectory. Composition of these groups likely to have changed across cohorts
16	Cole et al	2016	Int J Epidemiol	Using Super-Imposition by Translation and Rotation (SITAR) to relate pubertal growth to health in later life: The Medical Research Council (MRC) National Survey of Health and Development	No age overlap	Both ALSPAC and NSHD but no age overlap for comparable outcomes
19	Taulbut et al	2014	BMC Pediatr	Comparing early years and childhood experiences and outcomes in Scotland, England, and three city-regions: A plausible explanation for Scottish 'excess' mortality?	Tier 2: sample restriction	Restricted to different target populations, main outcome is mortality, no age overlap for health measure
20	Park et al	2013	PLOS One	Overweight in childhood, adolescence and adulthood and cardiovascular disease in later life: Pooled analysis of three British birth cohorts	Tier 2: sample restriction	Restricted to different target populations (age 53, 46 and 34)
21	Goodwin et al	2011	Ann Epidemiol	Psychopathology and physical activity as predictors of chronic fatigue syndrome in the 1958 British birth cohort: A replication study of the 1946 and 1970 birth cohorts	Not on two or more cohorts	Only NSHD
23	Fertig	2009	Health Econ	Selection and the effect of prenatal smoking	Wrong outcome	Birthweight
25	Orfei et al	2007	Arch Dis Child	Early influences on adult lung function in two national birth cohorts	Wrong population	Only presented ,stratified by occupation. The composition of these groups has likely changed markedly across cohorts
28	Cooper et al	2007	Mauritas	Is there an association between hysterectomy and subsequent adiposity?	Tier 2: sample restriction	Resticted to different target populations (age 53 and 44-45)
29	Toschke et al	2007	J Perinat Med	Paternal smoking is associated with a decreased prevalence of type 1 diabetes mellitus among offspring in two national British birth cohort studies (NCDS and BCS70)	No age overlap	Effectively restricted to respondents at different ages since using information on the outcome up to age 42 in NCDS and up to age 30 in BCS70.
32	Stewart-Brown et al	2005	Eur J Public Health	Parent-child relationships and health problems in adulthood in three UK national birth cohort studies	No age overlap	Outcomes measured at 42 in NSHD, 33 in NCDS and 26 in BCS70
34	Ehlin et al	2003	Gut	Prevalence of gastrointestinal diseases in two British national cohorts	Wrong outcome measure	Different validation strategies, analytical sample conditioned on response at different ages (age 42 and 30)
36	Montgomery et al	2002	Diabetic Med	Pertussis infection in childhood and subsequent Type 1 diabetes mellitus	Wrong outcome measure	Different validation strategies, analytical sample conditioned on response at different ages (age 42 and 30).
37	Montgomery et al	2002	Br J Cancer	Childhood indicators of susceptivility to subsequent cervical cancer	No age overlap	Cancer at 42 in NCDS and 30 in BCS70. Prevalence of risk factors cannot be compared as pooled across several childhood sweeps so age-for-age comparison is unclear.
39	Maughan et al	1997	Psychol Med	Secular change in psychosocial risks: The case of teenage motherhood	Wrong population	Results are only reported stratified by whether cohort member was a teenage mother. Composition of this group is likely to have changed across cohorts.
41	Strachan et al	1990	J Epidemiol Community Health	Regional variations in wheezing illness in British children: Effect of migration during early childhood	No age overlap	Asthma measured at 5 and 7 which is not a close enough overlap for this condition in childhood
43	Stewart-Brown et al	1985	J Epidemiol Community Health	Visual acuity in a sample of 10 year old children	Not on two or more cohorts	Only BCS70. Results for studies in NSHD and NCDS are mentioned, but publication could not be traced and there was no information on comparability of the methods.
44	Riglin et al	2024	Eur Child Adolesc Psychiatr	Emotional problems across development: examining measurement invariance across childhood, adolescence and early adulthood	Wrong outcome measure	Primary purpose of this paper is to explore measurement invariance across age within cohorts, not across cohorts. Single item scores are presented rather than a measure capturing poor mental health more generally. There are a large number of papers explicitly exploring change in mental health across the same cohorts (ALSPAC/MCS), hence the exclusion of this publication.
45	Farooq et al	2024	Child Psychol Psychiatr	The relationship between type, timing and duration of exposure to adverse childhood experiences and adolescent self-harm and depression: Findings from three UK prospective population-based cohorts	No age overlap	Comparisons of self-harm poor mental health at 14 and 16, which is known to be near peak during adolescence. Other papers explicitly compare across the same cohorts with more robust methodology.
46	Moulton et al	2023	Psychol Med	Association between psychological distress trajectories from adolescence to midlife and mental health during the pandemic: Evidence from two British birth cohorts	No age overlap	Prevalence of psychological distress during COVID-19 pandemic so age 62 for NCDS and 50 for BCS70. Trajectories of psychological distress across the lifecourse (up to age 46 in BCS70 and age 50 in NCDS) rather than prevalence at specific ages.
47	Attanasio et al	2020	J Public Econ	Inequality in socio-emotional skills: A cross-cohort comparison	Wrong outcome	Comparing inequality in socioemotional skills. Additionally, results are stratified by maternal education.
49	King et al	2024	Soc Psychiatry Psychiatr Med	Effects of mental health status during adolescence on primary care costs in adulthood across three British cohorts	Wrong outcome measure	Health condition not comparable (teacher assessed versus parent assessed mental health).
51	Bountziouka et al	2023	Eur J Public Health	Trends in the long-term impact of childhood visual impairment on health and social outcomes in the UK: A cross-cohort study across three decades of disability-related legistlation and implementation	Wrong outcome measure	Paper reports changes in association rather than in prevalence. Supplementary Material contained details on prevalence but a paper by the same authors using the same data and focusing explicitly on cohort differences in prevalence has already been included in the review.
53	Bilgin et al	2021	JPP Adv	Changes in emotional problems, hyperactivity and conduct problems in moderate to late preterm children and adolescents born between 1958 and 2002 in the United Kingdom	Wrong outcome	Gestational age
58	Herle et al	2023	Eur J Epidemiol	Could interventions on physical activity mitigate genomic liability for obesity? Applying the health disparity framework in genetically informed studies	No age overlap	BMI not measured at overlapping ages (age 11 in MCS and 14 in ALSPAC)
59	Bridger Staatz et al	2023	J Epidemiol Global Health	Age of first overweight and obesity, COVID-19 and long COVID in two British birth cohorts	Tier 2: sample restriction	Restricted to different target populations (age 50 in BCS70 and age 62 in NCDS)
60	Moulton et al	2023	Soc Psychiatry Psychiatr Epidemiol	Adult life-course trajectories of psychological distress and economic outcomes in midlife during the COVID-19 pandemic: evidence from the 1958 and 1970 British birth cohorts	Tier 2: sample restriction	Restricted to different target populations (age 46 and 50). Compares trajectories rather than prevalence.
61	Blodgett et al	2023	J Affective Disorders	Does moderate to vigorous physical activity mediate the association between depression and physical function in midlife? Evidence from two British cohort studies.	Tier 2: sample restriction	Restricted to different target populations (age 46 and 50).
62	Machllitt-Northern	2022	Genes	Gene-environment correlation over time: A longitudinal analyis of polygenic risk scores for schizophrenia and major depression in three British cohort studies	Wrong outcome	Polygenic risk scores (additionally, not available at similar ages across cohorts)
64	McMunn et al	2021	Adv Lifecourse Res	Work-family life courses and psychological distress: Evidence from three British birth cohort studies	Wrong outcome measure	Cohort differences in psychological distress are minimally addressed. Some descriptives provided in the Appendix, but entries are identical across rows so may have been a data entry error here. Also some ambiguity in sample/outcome definition and operationalisation.
65	Scarpato et al	2021	J Psychiatr Res	Dynamics between psychological distress and body mass index through adult life: Evidence from 3 large cohort studies	Tier 2: sample restriction	Restricted to different target populations (age 42 and 50).
67	Thornton et al	2021	Child Dev	Does early child language predict internalising symptoms in adolescence? An investigation in two birth cohorts born 30 years apart	Wrong outcome	Only comparable health indicator was birthweight
69	Ning et al	2021	Soc Psychiatry Psychiatr Epidemiol	Early life mental health and problematic drinking in mid-adulthood: Evidence from two British birth cohorts	Wrong outcome measure	Outcome measure presented is IRT-derived factor score, not prevalence measure
70	Scarpato et al	2019	Psychol Med	Disentangling trait, occasion-specific and accumulated situational effects of psychological distress in adulthood: Evidence from the 1958 and 1970 British birth cohorts	Tier 2: sample restriction	Restricted to different target popualtions (age 34 and 42)
75	Pinto-Pereira	2020	Int J Epidemiol	Adult obesity and mid-life physical functioning in two British birth cohorts: Investigating the role of physical inactivity	Tier 2: sample restriction	Restricted to different target populations (age 50 and 60-64)
78	Jivraj et al	2019	Health Place	Are there sensitive neighbourhood effect periods during the lifecourse on midlife health and wellbeing	No age overlap	Outcome measured at age 55 in NCDS and 42 in BCS70. Sensitivity check at age 42 in both cohorts mentioned but not reported. Descriptives only for highest and lowest deprivation deciles.
80	Silva et al	2019	J Child Psychol Psychiatr	Birthweight, verbal cognition in early adolescence, and lexical and reading skills in late adolescence: A formal mediation analysis using a potential outcomes approach	Wrong outcome	Birthweight
81	Okuda et al	2019	Early Hum Dev	Influence of birthweight on childhood balance: Evidence from two British birth cohorts	Wrong outcome	Birthweight
85	Bann et al	2018	Lancet Public Health	Socioeconomic inequalities in body mass index across adulthood: Coordinated analyses of individual participant data from three British cohort studies initiated in 1946, 1958 and 1970	Wrong population	Descriptives are only presented stratified by social class. Other included papers by the same authors provide information on cohort trends.
87	McAllister et al	2014	J Fluency Disord ers	Birth weight and stuttering: Evidence from three birth cohorts	Wrong outcome	Birthweight. Stutter could not be compared as measured at different ages in the three cohorts (ages 3, 5 and 7)
88	Sigle-Rushton et al	2005	Demography	Parental divorce and subsequent disadvantage: A cross-cohort comparison	Wrong population	Restricted to children living with both parents. Composition of this group likely to have changed sunbstantially between NCDS and BCS70.
90	Cozzani	2023	Genus	Inequalities at birth: Stable socioeconomic differences in birth outcomes in three British cohorts	Wrong outcome	Birthweight
92	Lacey et al	2012	Longitud Life Course Studies	Parental separation and adult psychological distress: Evidence for the 'reduced effect' hypothesis?	Wrong population	Sample is restricted to those whose mothers were married/in a relationship when children were born. This may have changed across cohorts. While descriptives are provided for psychological distress at age 30/33, there are many other studies that have explicitly focus on cohort differences in poor mental health in NCDS and BCS70, including at this age.
93	Silverwood et al	2009	Longitud Life Course Studies	Long-term trends in BMI: Are contemporary childhood BMI growth references appropriate when looking at historical datasets	Wrong outcome measure	Focus of this paper is on measurement, specifically on growth references. Other papers which have been included in the review have focused explicitly on comparison of BMI across cohorts.
96	Richards et al	2010	Longitud Life Course Studies	Health returns to cognitive capital in the 1946 birth cohort	Not on two or more cohorts	Only NSHD
98	Fleche et al	2021	J Econ Behavior Organization	The long-lasting effects of family and childhood on adult wellbeing: Evidence from British cohort data	Tier 2: sample restriction	Restricted to different target populations(33 and 42)
Not two or more cohorts		3
Wrong outcome		12
No age overlap		10
Wrong population		7
Wrong outcome measure		9
Tier 2: sample restriction		11
Pooled analysis		1
TOTAL EXCLUDED		53
